# Clinical practices underlie COVID-19 patient respiratory microbiome composition and its interactions with the host

**DOI:** 10.1101/2020.12.23.20248425

**Authors:** Verónica Lloréns-Rico, Ann C. Gregory, Johan Van Weyenbergh, Sander Jansen, Tina Van Buyten, Junbin Qian, Marcos Braz, Soraya Maria Menezes, Pierre Van Mol, Lore Vanderbeke, Christophe Dooms, Jan Gunst, Greet Hermans, Philippe Meersseman, CONTAGIOUS collaborators, Els Wauters, Johan Neyts, Diether Lambrechts, Joost Wauters, Jeroen Raes

**Affiliations:** Laboratory of Molecular Bacteriology, Department of Microbiology and Immunology, Rega Institute, KU Leuven, Belgium; Center for Microbiology, VIB, Leuven, Belgium; Laboratory for Clinical and Evolutionary Virology, Department of Microbiology and Immunology, Rega Institute, KU Leuven, Belgium; Laboratory of Virology and Chemotherapy, Department of Microbiology, Immunology and Transplantation, Rega Institute, KU Leuven, Belgium; Laboratory of Translational Genetics, Department of Human Genetics, KU Leuven, Belgium; VIB Center for Cancer Biology, VIB, Leuven, Belgium; Department of Pneumology, University Hospitals Leuven, Belgium; Laboratory of Clinical Bacteriology and Mycology, Department of Microbiology, Immunology and Transplantation, KU Leuven, Belgium; Laboratory of Respiratory Diseases and Thoracic Surgery (BREATHE), Department of Chronic Diseases and Metabolism, KU Leuven, Belgium; Laboratory of Intensive Care Medicine, Department of Cellular and Molecular Medicine, KU Leuven, Belgium; Laboratory for Clinical Infectious and Inflammatory Disorders, Department of Microbiology, Immunology and Transplantation, KU Leuven, Belgium

**Keywords:** COVID-19, SARS-CoV-2, respiratory microbiome, single-cell RNA-sequencing, host-microbiome interactions

## Abstract

Understanding the pathology of COVID-19 is a global research priority. Early evidence suggests that the respiratory microbiome may be playing a role in disease progression, yet current studies report contradictory results. Here, we examine potential confounders in COVID-19 respiratory microbiome studies by analyzing the upper (n=58) and lower (n=35) respiratory tract microbiome in well-phenotyped COVID-19 patients and controls combining microbiome sequencing, viral load determination, and immunoprofiling. We found that time in the intensive care unit and the type of oxygen support, both of which are associated to additional treatments such as antibiotic usage, explained the most variation within the upper respiratory tract microbiome, while SARS-CoV-2 viral load had a reduced impact. Specifically, mechanical ventilation was linked to altered community structure, lower species- and higher strain-level diversity, and significant shifts in oral taxa previously associated with COVID-19. Single-cell transcriptomic analysis of the lower respiratory tract of mechanically ventilated COVID-19 patients identified specific oral bacteria, different to those observed in controls. These oral taxa were found physically associated with proinflammatory immune cells, which showed higher levels of inflammatory markers. Overall, our findings suggest confounders are driving contradictory results in current COVID-19 microbiome studies and careful attention needs to be paid to ICU stay and type of oxygen support, as bacteria favored in these conditions may contribute to the inflammatory phenotypes observed in severe COVID-19 patients.
