## Supplementary Table 1 for "Clinical practices underlie COVID-19 patient respiratory microbiome composition and its interactions with the host"

### Sheet: Table S1
Table S1. Alpha diversity of the upper respiratory tract microbiome
Sample ID (anonymized)	Shannon Diversity Index
COVID_001	1.50733
COVID_002	0.0762769
COVID_003	0.632528
COVID_004	2.17645
COVID_005	0.00872957
COVID_006	0.796849
COVID_007	1.42576
COVID_008	0.758024
COVID_009	0.681292
COVID_010	1.04505
COVID_011	1.69373
COVID_012	0.0976773
COVID_013	0.180389
COVID_014	0.251795
COVID_015	0.810315
COVID_016	0.676583
COVID_017	1.05294
COVID_018	1.92055
COVID_019	1.96146
COVID_020	0.82123
COVID_021	0.715642
COVID_022	0.369988
COVID_023	0.695463
COVID_024	0.749688
COVID_025	1.63032
COVID_026	0.72044
COVID_027	0.867561
COVID_028	0.718423
COVID_029	0.92473
COVID_030	1.11062
COVID_031	0.182127
COVID_032	1.4564
COVID_033	1.7529
COVID_034	0.330883
COVID_035	0.173539
COVID_036	0.246134
COVID_037	0.615873
COVID_038	1.01903
COVID_039	1.30876
COVID_040	0.105254
COVID_041	2.43465
COVID_042	1.56793
COVID_043	0.706378
COVID_044	1.34795
COVID_045	1.64387
COVID_046	0.977359
COVID_047	0.333734
COVID_048	1.34701
COVID_049	0.78813
COVID_050	0.356666
COVID_051	1.88137
COVID_052	0.00295655
COVID_053	0.0181126
COVID_054	0.0384824
COVID_055	0.872419
COVID_056	1.79113
COVID_057	1.70065
COVID_058	0.545403
COVID_059	0.55455
COVID_060	1.41449
COVID_061	1.21183
COVID_062	0.321863
COVID_063	0.378702
COVID_064	1.04648
COVID_065	0.562141
COVID_066	0.687331
COVID_067	0.676871
COVID_068	0.577968
COVID_069	1.23524
COVID_070	1.31464
COVID_071	0.0071012
COVID_072	0.00373416
COVID_073	1.1256
COVID_074	0.377517
COVID_075	1.46857
COVID_076	0.996008
COVID_077	1.52319
COVID_078	1.78622
COVID_079	0.894917
COVID_080	0.983224
COVID_081	0.745665
COVID_082	0.34098
COVID_083	0.813344
COVID_084	0.318807
COVID_085	0.162934
COVID_086	0.0311568
COVID_087	0.955586
COVID_088	0.486723
COVID_089	0.912313
COVID_090	0.727693
COVID_091	0.634717
COVID_092	2.5789
COVID_093	1.57519
COVID_094	0.521517
COVID_095	1.69886
COVID_096	1.99303
COVID_097	0.97206
COVID_098	0.816906
COVID_099	1.08801
COVID_100	0.366323
COVID_101	0.400596
