## Supplementary Table 2 for "Clinical practices underlie COVID-19 patient respiratory microbiome composition and its interactions with the host"

### Sheet: Table S2
Table S2. Covariates affecting respiratory microbiome composition, results from the dbRDA analysis
Covariate	Explanation	Class	F-statistic	R2	Adjusted R2	p-value	BH-adjusted p-value
patient	patient ID	Technical	2.42498	0.716228	0.420874	0.001	0.0072
comorb_bas	other relevant comorbidities	Comorbidities	2.89961	0.0287376	0.0188267	0.001	0.0072
deval_sup_specoxyg	specify type of oxygen support	Disease related	2.46527	0.146754	0.0872257	0.001	0.0072
specab1_deval_1	antibiotics received during sampling day: ceftriaxone	Medication	3.46604	0.0341596	0.0243041	0.001	0.0072
length_icu	Total length of ICU stay	Disease related	6.24133	0.0598739	0.0502808	0.001	0.0072
meropenem_treatment	Patient with previous/ongoing meropenem/piperacillin-tazobactam	Medication	4.43672	0.042893	0.0332253	0.001	0.0072
ventilated_previously	Patient with previous/ongoing mechanical ventilation	Disease related	10.1413	0.0929189	0.0837565	0.001	0.0072
neutc_deval	Neutrophil count	Disease related	3.04293	0.0375471	0.025208	0.001	0.0072
mast_cells	Levels Mast cells	nCounter	6.23335	0.0621884	0.0522117	0.001	0.0072
days_icu_sampling	days spent in ICU at sampling point	Disease related	7.00694	0.0667284	0.0572052	0.001	0.0072
sympt_bas_11	symptoms at admission: fatigue	Disease related	3.19785	0.0332424	0.0228472	0.002	0.0110769
bact_hc_bas_1	result blood culture: negative	Microbiology	3.23687	0.0336344	0.0232434	0.002	0.0110769
nk_cells	Levels NK cells	nCounter	2.96722	0.0306002	0.0202875	0.002	0.0110769
tnf	TNF gene expression	Host expression/nCounter	3.32755	0.0341892	0.0239146	0.003	0.0154286
b_cells	Levels B cells - estimated from nCounter data	nCounter	2.40688	0.0249659	0.0145932	0.005	0.024
deval_cs_pat	clinical status of the day	Disease related	1.79919	0.0718263	0.0319049	0.006	0.027
sympt_bas_6	symptoms at admission: cough	Disease related	2.27425	0.0238705	0.0133745	0.007	0.0296471
moment	sampling timepoint	Technical	1.46206	0.112795	0.0356469	0.011	0.044
specmedcov_deval_11	COVID-meds: tranexamic acid	Medication	2.33601	0.0232819	0.0133153	0.012	0.0454737
sympt_bas_16	symptoms at admission: vomiting/nausea	Disease related	2.13165	0.0224073	0.0118956	0.013	0.0468
dia_bas	history of diabetes	Comorbidities	2.09647	0.0209445	0.0109541	0.017	0.0563478
rheu_bas	rheumatologic disease	Comorbidities	2.05115	0.0213548	0.0109437	0.018	0.0563478
il1b	IL1B gene expression	Host expression/nCounter	2.28578	0.0237395	0.0133537	0.018	0.0563478
hiv_bas	HIV	Comorbidities	2.00553	0.0200542	0.0100548	0.02	0.0576
specmedcov_deval_2	COVID-meds: hydroxychloroquine	Medication	1.89899	0.0190091	0.00899897	0.02	0.0576
deceased	Patient deceased during study period	Disease related	2.1161	0.0209275	0.0110378	0.027	0.072
t_cells_cd4	Levels T cells CD4 - estimated from nCounter data	nCounter	2.01203	0.020956	0.0105407	0.026	0.072
sympt_bas_17	symptoms at admission: diarrhea	Disease related	1.88536	0.0198699	0.00933085	0.036	0.0918621
specab1_deval_meropip	antibiotics received during sampling day: meropenem/piperacillin-tazobactam	Medication	1.85992	0.0186253	0.00861123	0.037	0.0918621
neutrophils	neutrophils - estimated from nCounter data	nCounter	1.78136	0.0185982	0.00815777	0.04	0.096
diains_bas_2	insuline dependent - no	Comorbidities	1.85554	0.0183979	0.00848278	0.044	0.10125
aspergillus	Aspergillus detected	Microbiology	1.83967	0.0193976	0.00885353	0.045	0.10125
crp_deval	C reactive protein levels	Disease related	1.74048	0.0193945	0.0082513	0.048	0.104727
dim_deval	D-dimer levels	Disease related	1.75025	0.0206519	0.00885251	0.056	0.118588
bact_hc_deval_1	daily result blood culture: negative	Microbiology	1.73641	0.01741	0.0073836	0.058	0.119314
t_cells_cd8	cd8 t-cells - estimated from nCounter data	nCounter	1.70556	0.017821	0.00737225	0.062	0.124
age_bas	age at inclusion	Antropometrics	1.62281	0.0162895	0.00625165	0.067	0.130378
smoking_bas	smoking history	Comorbidities	1.41886	0.042457	0.0125338	0.069	0.130737
sympt_bas_8	symptoms at admission: chest pain	Disease related	1.60976	0.0170147	0.00644495	0.076	0.140308
fung_deval	antifungal therapy received during sampling day	Medication	1.54768	0.0158659	0.00561446	0.079	0.1422
il1a	IL1A gene epression	Host expression/nCounter	1.74636	0.0182395	0.00779522	0.099	0.173854
ceftriaxone_treatment	Patient with previous/ongoing ceftriaxone treatment	Medication	1.50939	0.0150174	0.00506806	0.116	0.198857
ab_number	antibiotics received during sampling day: number of different antibiotics	Medication	1.37137	0.0136629	0.00369994	0.146	0.238909
nl_ratio	Neutrophils to lymphocytes ratio	Disease related	1.39534	0.0163398	0.00462956	0.146	0.238909
comorb_score	Comorbidity score	Comorbidities	1.39894	0.0161917	0.00461745	0.156	0.2496
sex_bas	sex	Antropometrics	1.36009	0.0136885	0.0036241	0.17	0.266087
height_bas	height	Antropometrics	1.28867	0.0141165	0.00316222	0.182	0.267429
bmi_bas	BMI	Antropometrics	1.33826	0.0146517	0.00370334	0.178	0.267429
il1rn	IL1RN gene expression	Host expression/nCounter	1.3184	0.0138316	0.0033404	0.179	0.267429
group	Hospital stay (ICU/Ward)	Disease related	1.3007	0.012968	0.00299797	0.194	0.27936
eosc_deval	Eosinophil count	Disease related	1.22093	0.0154117	0.00278879	0.245	0.345882
eosinophils	eosinophils - estimated from nCounter data	nCounter	1.18089	0.0124068	0.00190045	0.257	0.355846
cs_deval	pacient received systemic corticosteroids today	Medication	1.13432	0.0116778	0.00138281	0.325	0.425455
il18	IL18 gene expression	Host expression/nCounter	1.11503	0.0117229	0.00120935	0.316	0.425455
s100a8	S100A8 gene expression	Host expression/nCounter	1.10385	0.0116068	0.00109195	0.321	0.425455
il6	IL6 gene expression	Host expression/nCounter	1.06761	0.01123	0.000711129	0.345	0.443571
sympt_bas_1	symptoms at admission: history of fever	Disease related	1.05427	0.0112092	0.000577036	0.355	0.448421
specmedcov_deval_10	COVID-meds: LMWH	Medication	1.00204	0.0101214	2.06243e-05	0.373	0.456
ab_deval	antibiotics received during sampling day (yes/no)	Medication	1.05501	0.0108702	0.000566787	0.38	0.456
dendritic_cells	Levels Dendritic cells	nCounter	1.03532	0.0108941	0.000371676	0.375	0.456
ccmi_bas	charlson comorbidity index	Comorbidities	0.999369	0.0106317	-6.71378e-06	0.409	0.482754
aht_bas	history of arterial hypertension	Comorbidities	0.968921	0.00979016	-0.000314027	0.438	0.508645
monocytes	monocytes - estimated from nCounter data	nCounter	0.94545	0.00995782	-0.00057454	0.472	0.539429
total_sarscov2_viral_load	Levels Total SARSCoV2 viral load	Disease related	0.793229	0.00811128	-0.00211437	0.51	0.57375
weight_bas	weight	Antropometrics	0.891652	0.00981005	-0.00119206	0.524	0.579273
blood	Blood present in the swab	Technical	0.925328	0.0195113	-0.00157452	0.531	0.579273
plasma_cells	plasma cells - estimated from nCounter data	nCounter	0.882033	0.0092961	-0.0012433	0.561	0.602866
il10	IL10 gene expression	Host expression/nCounter	0.807026	0.0085123	-0.00203544	0.614	0.650118
sympt_bas_4	symptoms at admission: shortness of breath	Disease related	0.81675	0.0087058	-0.00195328	0.637	0.664696
lymphc_deval	Lymphocite count	Disease related	0.790815	0.00932666	-0.00246707	0.668	0.687086
pulm_bas	chronic pulmonary disease	Comorbidities	0.760967	0.00770514	-0.00242032	0.704	0.713915
tgfb1	TGFB1 gene expression	Host expression/nCounter	0.695562	0.00734524	-0.00321492	0.784	0.784
