## Supplementary Table 3 for "Clinical practices underlie COVID-19 patient respiratory microbiome composition and its interactions with the host"

### Sheet: Table S3
Table S3. Differentially abundant taxa
Test for associations with ventilation type: DESeq2, LRT test: full model = ~ ventilation_ongoing; reduced model = ~ 1
Genus	Mean abundance	log2FoldChange (abundance)	log2FoldChange standard error	LRT statistic	P-value	Adjusted p-value
Mycoplasma	66291.6	-5.51933	0.591975	31.4827	2.01227e-08	1.00614e-06
Peptostreptococcus	1721.93	-5.57372	0.623787	28.5178	9.28393e-08	2.32098e-06
Prevotella	15777.5	-3.70915	0.510534	25.7105	3.9666e-07	5.27732e-06
Atopobium	949.008	-4.47355	0.593136	25.5902	4.22186e-07	5.27732e-06
Enterococcus	1294.85	-3.96291	0.567556	22.6401	1.95369e-06	1.95369e-05
Parvimonas	371.226	-4.23272	0.621924	21.2473	4.03686e-06	3.36405e-05
Fusobacterium	1065.56	-3.84462	0.624721	17.9547	2.2622e-05	0.000153187
Anaeroglobus	74.1972	-4.33798	0.722001	17.8022	2.451e-05	0.000153187
Alloprevotella	4252.93	-5.79723	0.841481	16.3491	5.26822e-05	0.000292679
Dialister	302.715	-3.2963	0.633048	14.1453	0.000169216	0.000819751
Finegoldia	1834.02	-2.22942	0.482883	14.0255	0.000180345	0.000819751
Campylobacter	133.849	-3.00997	0.626552	12.7255	0.000360706	0.00150294
Porphyromonas	533.271	-2.91826	0.664149	10.9708	0.000925598	0.00355999
Mogibacterium	33.7148	-3.52864	0.79337	10.4794	0.0012071	0.00402367
Oribacterium	218.91	-5.2558	1.0304	10.5867	0.00113906	0.00402367
Olsenella	86.3141	-4.21063	0.922058	9.84211	0.00170561	0.00533004
Solobacterium	52.98	-3.37536	0.866343	8.53215	0.00348928	0.0102626
Treponema	83.0743	-4.87078	1.12054	8.29282	0.0039802	0.0110561
Enhydrobacter	9.74631	2.48449	0.934724	7.93865	0.00483899	0.0120975
Tannerella	76.0273	-4.18018	1.04179	7.98798	0.00470889	0.0120975
Bifidobacterium	96.1133	-3.44506	0.898093	7.808	0.00520154	0.0123846
Actinomyces	353.423	-2.15332	0.655635	7.13907	0.00754224	0.0163962
Lactobacillus	463.378	-2.21029	0.669461	7.21425	0.0072327	0.0163962
Paraprevotella	155.168	-3.84831	0.99239	6.90586	0.00859138	0.0171828
Pseudomonas	2341.98	-1.01433	0.354502	6.96842	0.00829607	0.0171828
Alloscardovia	12.7945	-3.24604	0.900885	6.54398	0.010524	0.0202384
Slackia	14.5598	-3.65568	1.06692	6.36589	0.0116335	0.0215435
Corynebacterium	28160.7	-0.857236	0.324144	6.15987	0.0130681	0.0233359
Stomatobaculum	53.3526	-3.69844	1.1052	5.71678	0.0168035	0.0289716
Veillonella	218.995	-1.38433	0.570275	4.61778	0.0316422	0.0527371
Enterobacter	564.433	-4.80572	1.41478	4.52841	0.0333366	0.0537686
Leptotrichia	27.7283	-3.00185	1.01318	4.31754	0.0377214	0.0589397
Streptococcus	961.336	-1.07221	0.490847	4.02379	0.0448629	0.0679741
Negativicoccus	2.5865	1.44344	0.921866	3.81382	0.0508315	0.0747522
Gemella	13.1421	-2.32606	0.975569	3.65754	0.0558161	0.0797373
Rothia	151.016	-1.32898	0.739511	2.53232	0.111536	0.154912
Abiotrophia	128.924	-1.32545	0.929343	2.47451	0.115705	0.156358
Capnocytophaga	46.1106	-1.68903	0.765171	2.03524	0.15369	0.202224
Anaerococcus	1487.66	-0.563089	0.413313	1.7229	0.18932	0.242718
Propionibacterium	25.6834	-0.913541	0.633103	1.53306	0.215653	0.269567
Brevibacterium	1.62998	0.779135	0.995974	1.42559	0.232485	0.283518
Dolosigranulum	63.7103	-1.36788	1.18816	0.666611	0.414236	0.493138
Megasphaera	65.2015	-3.96016	0.953466	0.4675	0.49414	0.574581
Undibacterium	7.97151	-0.87402	1.11396	0.39868	0.527771	0.59974
Peptoniphilus	449.689	-0.101583	0.554665	0.0336525	0.854448	0.949387
Staphylococcus	8387.22	-5.56936e-11	0.00612492	0	1	1
Bacteroides	5.19707	-0.223412	0.870129	-0.197276	1	1
Neisseria	48.9916	0.528156	0.865357	-2.26109	1	1
Acinetobacter	66.4137	-0.162563	0.911988	-6.05374	1	1
Paracoccus	0.951016	-0.109417	0.937563	-0.671459	1	1
Test for associations with ventilation type, controlling for antibiotics: DESeq2, LRT test: full model = ~ meropenem_treatment + ceftriaxone_ongoing + ventilation_ongoing; reduced model = ~ meropenem_treatment + ceftriaxone_ongoing
Genus	Mean abundance	log2FoldChange (abundance)	log2FoldChange standard error	LRT statistic	P-value	Adjusted p-value
Prevotella	68693	-4.51477	0.553005	31.0118	2.56461e-08	1.25666e-06
Peptostreptococcus	1722.09	-5.32336	0.677396	24.3039	8.22734e-07	2.0157e-05
Fusobacterium	6559.6	-4.45593	0.667838	17.1544	3.44617e-05	0.000422156
Mycoplasma	48837.3	-5.43551	0.628303	17.2984	3.19449e-05	0.000422156
Parvimonas	371.226	-3.76588	0.667646	15.1646	9.85315e-05	0.000804674
Anaeroglobus	74.1972	-4.02535	0.775591	15.3554	8.90669e-05	0.000804674
Finegoldia	1829.35	-2.65817	0.488347	14.2036	0.00016406	0.00114842
Alloprevotella	43204.9	-4.4207	0.820143	13.6423	0.000221141	0.00135449
Porphyromonas	531.466	-4.98911	0.704732	13.1418	0.000288778	0.00157224
Campylobacter	133.721	-3.29741	0.674026	10.8833	0.000970344	0.00475469
Mogibacterium	33.7148	-3.42188	0.855784	10.061	0.00151439	0.00674593
Dialister	305.73	-3.21038	0.690053	9.76856	0.00177521	0.00724878
Enhydrobacter	77.2365	30	1.00555	9.29835	0.0022936	0.00864511
Corynebacterium	122074	-1.96463	0.380221	8.70225	0.00317817	0.0111236
Atopobium	751.655	-2.22867	0.634483	8.5564	0.0034431	0.0112475
Megasphaera	65.2015	-4.49005	1.01762	7.49629	0.00618262	0.0178205
Oribacterium	2503.92	-4.9349	1.08674	7.56145	0.00596298	0.0178205
Stomatobaculum	53.3526	-4.85629	1.19998	6.4145	0.0113192	0.0308134
Enterococcus	1309.16	-2.17594	0.617359	5.99037	0.0143842	0.0352413
Anaerococcus	1309.64	-1.54941	0.43143	6.03082	0.0140582	0.0352413
Paraprevotella	265.786	-4.05589	1.06416	5.03083	0.0249	0.0536892
Pseudomonas	3848.06	1.07168	0.384438	5.01002	0.0252011	0.0536892
Veillonella	407.629	-1.48403	0.617661	5.08884	0.0240802	0.0536892
Olsenella	33.115	-3.26472	1.00293	4.82147	0.0281073	0.0550903
Bifidobacterium	96.1133	-3.26655	0.981715	4.85065	0.0276357	0.0550903
Tannerella	59.8143	-3.33217	1.14584	4.3067	0.0379626	0.0715449
Leptotrichia	27.6737	-4.46397	1.15301	4.22002	0.0399497	0.0725013
Gemella	13.1421	-3.06798	1.07461	3.74441	0.0529843	0.0927225
Actinomyces	353.423	-1.72449	0.700627	3.52741	0.0603619	0.0987117
Solobacterium	26.6338	-3.57289	0.954613	3.52539	0.0604358	0.0987117
Dolosigranulum	164.679	-4.50156	1.3254	3.25943	0.0710136	0.112247
Alloscardovia	12.9356	-2.68823	0.969709	3.12813	0.0769521	0.114262
Lactobacillus	4823.82	-3.36369	0.757959	3.15661	0.0756202	0.114262
Streptococcus	945.164	-0.944872	0.521112	2.57503	0.108562	0.154541
Treponema	29.3419	-2.32688	1.24132	2.54868	0.110387	0.154541
Rothia	144.992	-1.71684	0.799442	2.40853	0.120676	0.164253
Slackia	2.90668	-2.05307	1.13126	2.12523	0.144891	0.191883
Bacteroides	42.1831	-1.76481	0.961878	1.72231	0.189397	0.244222
Enterobacter	564.367	-5.10996	1.57745	1.67454	0.195652	0.245819
Acinetobacter	65.1195	-0.53029	0.94391	1.55896	0.211818	0.259477
Propionibacterium	22.5201	-1.49405	0.688627	1.25144	0.263277	0.314648
Negativicoccus	3.88497	0.728973	1.02693	0.710402	0.399311	0.465862
Brevibacterium	3.95711	-1.38296	1.13816	0.467795	0.494004	0.562934
Peptoniphilus	449.689	-0.685138	0.596725	0.417514	0.51818	0.577064
Capnocytophaga	45.6829	-0.77993	0.845987	0.340659	0.559449	0.609178
Abiotrophia	199.504	0.440499	0.975519	0.295192	0.586912	0.625189
Undibacterium	12.0348	-1.19661	1.22948	0.256848	0.612294	0.638349
Staphylococcus	8387.22	9.45081e-11	0.00592059	0	1	1
Neisseria	60.6201	-0.422705	0.923824	-0.0507146	1	1
Paracoccus	0.951016	-1.27268	1.00545	0.235281	0.627635	NA
Test for viral load associations: DESeq2, LRT test: full model = ~ ventilation_ongoing + SARS_CoV_2_viral_load_scaled; reduced model = ~ ventilation_ongoing
Genus	Mean abundance	log2FoldChange (abundance)	log2FoldChange standard error	LRT statistic	P-value	Adjusted p-value
Capnocytophaga	223.148	-0.567493	0.217274	9.50534	0.00204875	0.057365
Enterococcus	4328.95	-0.78804	0.172235	7.11969	0.00762418	0.106739
Dolosigranulum	175.955	0.840311	0.305563	5.93454	0.0148469	0.124854
Enhydrobacter	77.8693	-0.758393	0.260986	5.61215	0.0178363	0.124854
Veillonella	1450.62	-0.280714	0.173261	2.83796	0.0920611	0.456957
Abiotrophia	201.385	-0.43661	0.252915	2.73911	0.0979193	0.456957
Neisseria	204.547	-0.355116	0.244362	2.15875	0.14176	0.567041
Gemella	579.717	0.656439	0.291901	1.28109	0.257696	0.655953
Paracoccus	51.7297	-0.356336	0.301445	1.37006	0.241802	0.655953
Peptoniphilus	442.092	-0.167346	0.161282	1.53243	0.215748	0.655953
Bifidobacterium	2398.63	-0.374537	0.266736	1.45826	0.227208	0.655953
Finegoldia	16441.5	-0.143034	0.151911	1.11843	0.290257	0.671932
Treponema	212.228	0.280512	0.313266	1.02232	0.311968	0.671932
Mycoplasma	259209	0.284455	0.194484	0.78142	0.376707	0.681564
Enterobacter	7856.68	1.13092	0.375459	0.810062	0.368102	0.681564
Pseudomonas	10705.4	-0.0956034	0.115896	0.740611	0.389465	0.681564
Campylobacter	1016.22	0.138392	0.196292	0.6662	0.41438	0.682508
Leptotrichia	1372.24	0.539002	0.309255	0.473506	0.491379	0.699343
Tannerella	109.712	0.130521	0.30315	0.530692	0.466316	0.699343
Negativicoccus	3.92159	-0.125747	0.281703	0.455933	0.499531	0.699343
Parvimonas	638.777	0.153734	0.18617	0.330527	0.565349	0.753799
Alloscardovia	103.189	0.128901	0.262202	0.277362	0.598436	0.761645
Peptostreptococcus	6956.59	0.0924686	0.185897	0.227399	0.633459	0.771168
Olsenella	3782.64	-0.0959143	0.280798	0.102213	0.749191	0.874056
Staphylococcus	8284.22	2.44915e-10	0.00143001	0	1	1
Solobacterium	273.338	-0.294069	0.256377	-0.289748	1	1
Anaeroglobus	119.355	-0.0194767	0.211858	-2.39873	1	1
Slackia	44.7323	-0.0524954	0.307842	-0.0294739	1	1
Prevotella	143390	-0.265183	0.164338	3.58299	NA	NA
Dialister	1358.67	0.0603797	0.200247	0.11537	NA	NA
Actinomyces	1168.12	-0.476112	0.197199	5.3379	NA	NA
Bacteroides	71.5119	-0.0423601	0.269347	0.0510663	NA	NA
Megasphaera	319.15	-0.225019	0.267813	0.147818	NA	NA
Alloprevotella	47314.9	-0.0286865	0.275072	0.00576692	NA	NA
Propionibacterium	306.304	-0.475338	0.206774	6.28431	NA	NA
Mogibacterium	53.1531	-0.434701	0.239733	1.94152	NA	NA
Acinetobacter	146.713	-0.290888	0.268452	2.73864	NA	NA
Corynebacterium	914557	0.121436	0.11412	1.14681	NA	NA
Fusobacterium	9441.66	-0.210589	0.195084	1.52583	NA	NA
Stomatobaculum	314.087	-0.40264	0.323847	1.06678	NA	NA
Anaerococcus	23177.9	-0.272567	0.13582	5.50068	NA	NA
Brevibacterium	3.17436	-0.159844	0.321013	0.133945	NA	NA
Lactobacillus	37158.2	-0.688798	0.213859	10.2856	NA	NA
Undibacterium	11.8336	-0.180857	0.342406	0.0656466	NA	NA
Streptococcus	6915.48	-0.186385	0.1565	1.55942	NA	NA
Paraprevotella	798.778	-0.631131	0.281246	6.09158	NA	NA
Rothia	3900.14	-0.387789	0.237115	2.14018	NA	NA
Atopobium	2370.7	-0.339653	0.177865	4.77512	NA	NA
Porphyromonas	2152.38	-0.170651	0.198499	0.766696	NA	NA
Oribacterium	2724.96	0.0190826	0.3423	0.000464995	NA	NA
