## Supplementary Table 4 for "Clinical practices underlie COVID-19 patient respiratory microbiome composition and its interactions with the host"

### Sheet: Table S4
Table S4. Genus-level differences in lower respiratory tract between groups of patients and hospital stay (ICU or ward)
Taxon	Metric	Test	group1	group2	samples in group 1	samples in group2	Wilcoxon test statistic	p-value	Adjusted p-value	Effect size (average group2 - average group1)
Alloprevotella	CLR_abundance	COVID-19 vs control	control	COVID19	9	8	13	0.0274	0.302375	0.464159
Fusobacterium	CLR_abundance	COVID-19 vs control	control	COVID19	9	8	14	0.036	0.302375	0.970676
Neisseria	CLR_abundance	COVID-19 vs control	control	COVID19	9	8	15	0.0464	0.302375	0.420469
Porphyromonadaceae_unclassified	CLR_abundance	COVID-19 vs control	control	COVID19	9	8	15	0.0464	0.302375	0.785893
Mycoplasma	CLR_abundance	COVID-19 vs control	control	COVID19	9	8	16	0.0592	0.302375	0.566949
Veillonella	CLR_abundance	COVID-19 vs control	control	COVID19	9	8	56	0.0592	0.302375	-1.98134
Candida	CLR_abundance	COVID-19 vs control	control	COVID19	9	8	21	0.167	0.302375	0.23364
Corynebacterium	CLR_abundance	COVID-19 vs control	control	COVID19	9	8	21	0.167	0.302375	0.602694
Megasphaera	CLR_abundance	COVID-19 vs control	control	COVID19	9	8	51	0.167	0.302375	-2.34887
Acaromyces	CLR_abundance	COVID-19 vs control	control	COVID19	9	8	22	0.2	0.302375	0.141038
Prevotella	CLR_abundance	COVID-19 vs control	control	COVID19	9	8	22	0.2	0.302375	0.865676
Abiotrophia	CLR_abundance	COVID-19 vs control	control	COVID19	9	8	23	0.236	0.302375	0.101601
Actinomyces	CLR_abundance	COVID-19 vs control	control	COVID19	9	8	23	0.236	0.302375	0.387279
Anaeroglobus	CLR_abundance	COVID-19 vs control	control	COVID19	9	8	23	0.236	0.302375	0.101601
Aspergillus	CLR_abundance	COVID-19 vs control	control	COVID19	9	8	23	0.236	0.302375	0.101601
Bifidobacterium	CLR_abundance	COVID-19 vs control	control	COVID19	9	8	23	0.236	0.302375	0.101601
Capnocytophaga	CLR_abundance	COVID-19 vs control	control	COVID19	9	8	23	0.236	0.302375	0.101601
Chaetomium	CLR_abundance	COVID-19 vs control	control	COVID19	9	8	23	0.236	0.302375	0.101601
Cutibacterium	CLR_abundance	COVID-19 vs control	control	COVID19	9	8	23	0.236	0.302375	0.101601
Dialister	CLR_abundance	COVID-19 vs control	control	COVID19	9	8	23	0.236	0.302375	0.101601
Enterobacter	CLR_abundance	COVID-19 vs control	control	COVID19	9	8	23	0.236	0.302375	0.101601
Gaeumannomyces	CLR_abundance	COVID-19 vs control	control	COVID19	9	8	23	0.236	0.302375	0.101601
Klebsiella	CLR_abundance	COVID-19 vs control	control	COVID19	9	8	23	0.236	0.302375	0.101601
Morococcus	CLR_abundance	COVID-19 vs control	control	COVID19	9	8	23	0.236	0.302375	0.101601
Ottowia	CLR_abundance	COVID-19 vs control	control	COVID19	9	8	23	0.236	0.302375	0.101601
Pneumocystis	CLR_abundance	COVID-19 vs control	control	COVID19	9	8	23	0.236	0.302375	0.101601
Rothia	CLR_abundance	COVID-19 vs control	control	COVID19	9	8	23	0.236	0.302375	0.101601
Selenomonadaceae_unclassified	CLR_abundance	COVID-19 vs control	control	COVID19	9	8	23	0.236	0.302375	0.101601
Selenomonas	CLR_abundance	COVID-19 vs control	control	COVID19	9	8	23	0.236	0.302375	0.101601
Shigella	CLR_abundance	COVID-19 vs control	control	COVID19	9	8	23	0.236	0.302375	0.101601
Solobacterium	CLR_abundance	COVID-19 vs control	control	COVID19	9	8	23	0.236	0.302375	0.101601
Treponema	CLR_abundance	COVID-19 vs control	control	COVID19	9	8	23	0.236	0.302375	0.101601
Staphylococcus	CLR_abundance	COVID-19 vs control	control	COVID19	9	8	25	0.321	0.398818	-0.0960653
Campylobacter	CLR_abundance	COVID-19 vs control	control	COVID19	9	8	43	0.541	0.633743	-1.57137
Haemophilus	CLR_abundance	COVID-19 vs control	control	COVID19	9	8	29	0.541	0.633743	-0.138531
Gemella	CLR_abundance	COVID-19 vs control	control	COVID19	9	8	30	0.606	0.653842	-0.20071
Porphyromonas	CLR_abundance	COVID-19 vs control	control	COVID19	9	8	30	0.606	0.653842	-0.4168
unknown	CLR_abundance	COVID-19 vs control	control	COVID19	9	8	30	0.606	0.653842	-0.45067
Escherichia	CLR_abundance	COVID-19 vs control	control	COVID19	9	8	32	0.743	0.761575	0.340868
Streptococcus	CLR_abundance	COVID-19 vs control	control	COVID19	9	8	40	0.743	0.761575	-0.624244
Prevotellaceae_unclassified	CLR_abundance	COVID-19 vs control	control	COVID19	9	8	33	0.815	0.815	0.0172421
Alloprevotella	CLR_abundance	ICU vs Ward	Ward	ICU	10	7	8	0.00679	0.139195	0.550092
Veillonella	CLR_abundance	ICU vs Ward	Ward	ICU	10	7	62	0.00679	0.139195	-2.90186
Neisseria	CLR_abundance	ICU vs Ward	Ward	ICU	10	7	10	0.0136	0.1394	0.500161
Porphyromonadaceae_unclassified	CLR_abundance	ICU vs Ward	Ward	ICU	10	7	10	0.0136	0.1394	0.917789
Mycoplasma	CLR_abundance	ICU vs Ward	Ward	ICU	10	7	12	0.025	0.188034	0.667567
Actinomyces	CLR_abundance	ICU vs Ward	Ward	ICU	10	7	17	0.0878	0.188034	0.5869
Candida	CLR_abundance	ICU vs Ward	Ward	ICU	10	7	17	0.0878	0.188034	0.286642
Corynebacterium	CLR_abundance	ICU vs Ward	Ward	ICU	10	7	17	0.0878	0.188034	0.708418
Acaromyces	CLR_abundance	ICU vs Ward	Ward	ICU	10	7	18	0.109	0.188034	0.180811
Abiotrophia	CLR_abundance	ICU vs Ward	Ward	ICU	10	7	19	0.133	0.188034	0.13574
Anaeroglobus	CLR_abundance	ICU vs Ward	Ward	ICU	10	7	19	0.133	0.188034	0.13574
Aspergillus	CLR_abundance	ICU vs Ward	Ward	ICU	10	7	19	0.133	0.188034	0.13574
Bifidobacterium	CLR_abundance	ICU vs Ward	Ward	ICU	10	7	19	0.133	0.188034	0.13574
Capnocytophaga	CLR_abundance	ICU vs Ward	Ward	ICU	10	7	19	0.133	0.188034	0.13574
Chaetomium	CLR_abundance	ICU vs Ward	Ward	ICU	10	7	19	0.133	0.188034	0.13574
Cutibacterium	CLR_abundance	ICU vs Ward	Ward	ICU	10	7	19	0.133	0.188034	0.13574
Dialister	CLR_abundance	ICU vs Ward	Ward	ICU	10	7	19	0.133	0.188034	0.13574
Enterobacter	CLR_abundance	ICU vs Ward	Ward	ICU	10	7	19	0.133	0.188034	0.13574
Gaeumannomyces	CLR_abundance	ICU vs Ward	Ward	ICU	10	7	19	0.133	0.188034	0.13574
Klebsiella	CLR_abundance	ICU vs Ward	Ward	ICU	10	7	19	0.133	0.188034	0.13574
Morococcus	CLR_abundance	ICU vs Ward	Ward	ICU	10	7	19	0.133	0.188034	0.13574
Ottowia	CLR_abundance	ICU vs Ward	Ward	ICU	10	7	19	0.133	0.188034	0.13574
Pneumocystis	CLR_abundance	ICU vs Ward	Ward	ICU	10	7	19	0.133	0.188034	0.13574
Rothia	CLR_abundance	ICU vs Ward	Ward	ICU	10	7	19	0.133	0.188034	0.13574
Selenomonadaceae_unclassified	CLR_abundance	ICU vs Ward	Ward	ICU	10	7	19	0.133	0.188034	0.13574
Selenomonas	CLR_abundance	ICU vs Ward	Ward	ICU	10	7	19	0.133	0.188034	0.13574
Shigella	CLR_abundance	ICU vs Ward	Ward	ICU	10	7	19	0.133	0.188034	0.13574
Solobacterium	CLR_abundance	ICU vs Ward	Ward	ICU	10	7	19	0.133	0.188034	0.13574
Treponema	CLR_abundance	ICU vs Ward	Ward	ICU	10	7	19	0.133	0.188034	0.13574
Fusobacterium	CLR_abundance	ICU vs Ward	Ward	ICU	10	7	21	0.193	0.255258	0.104438
Staphylococcus	CLR_abundance	ICU vs Ward	Ward	ICU	10	7	21	0.193	0.255258	-0.0421594
Porphyromonas	CLR_abundance	ICU vs Ward	Ward	ICU	10	7	24	0.315	0.403594	-0.29154
Gemella	CLR_abundance	ICU vs Ward	Ward	ICU	10	7	25	0.364	0.4264	-0.13634
Haemophilus	CLR_abundance	ICU vs Ward	Ward	ICU	10	7	25	0.364	0.4264	-0.0803781
unknown	CLR_abundance	ICU vs Ward	Ward	ICU	10	7	25	0.364	0.4264	-0.361303
Megasphaera	CLR_abundance	ICU vs Ward	Ward	ICU	10	7	44	0.417	0.462081	-2.06969
Prevotella	CLR_abundance	ICU vs Ward	Ward	ICU	10	7	26	0.417	0.462081	0.443165
Prevotellaceae_unclassified	CLR_abundance	ICU vs Ward	Ward	ICU	10	7	28	0.536	0.578316	0.159236
Campylobacter	CLR_abundance	ICU vs Ward	Ward	ICU	10	7	38	0.813	0.854692	-1.36994
Escherichia	CLR_abundance	ICU vs Ward	Ward	ICU	10	7	36	0.962	0.962	-0.0654692
Streptococcus	CLR_abundance	ICU vs Ward	Ward	ICU	10	7	34	0.962	0.962	-0.501352
Alloprevotella	CLR_abundance	Invasive vs non-invasive ventilation	Non-invasive	Invasive	10	7	8	0.00679	0.139195	0.550092
Veillonella	CLR_abundance	Invasive vs non-invasive ventilation	Non-invasive	Invasive	10	7	62	0.00679	0.139195	-2.90186
Neisseria	CLR_abundance	Invasive vs non-invasive ventilation	Non-invasive	Invasive	10	7	10	0.0136	0.1394	0.500161
Porphyromonadaceae_unclassified	CLR_abundance	Invasive vs non-invasive ventilation	Non-invasive	Invasive	10	7	10	0.0136	0.1394	0.917789
Mycoplasma	CLR_abundance	Invasive vs non-invasive ventilation	Non-invasive	Invasive	10	7	12	0.025	0.188034	0.667567
Actinomyces	CLR_abundance	Invasive vs non-invasive ventilation	Non-invasive	Invasive	10	7	17	0.0878	0.188034	0.5869
Candida	CLR_abundance	Invasive vs non-invasive ventilation	Non-invasive	Invasive	10	7	17	0.0878	0.188034	0.286642
Corynebacterium	CLR_abundance	Invasive vs non-invasive ventilation	Non-invasive	Invasive	10	7	17	0.0878	0.188034	0.708418
Acaromyces	CLR_abundance	Invasive vs non-invasive ventilation	Non-invasive	Invasive	10	7	18	0.109	0.188034	0.180811
Abiotrophia	CLR_abundance	Invasive vs non-invasive ventilation	Non-invasive	Invasive	10	7	19	0.133	0.188034	0.13574
Anaeroglobus	CLR_abundance	Invasive vs non-invasive ventilation	Non-invasive	Invasive	10	7	19	0.133	0.188034	0.13574
Aspergillus	CLR_abundance	Invasive vs non-invasive ventilation	Non-invasive	Invasive	10	7	19	0.133	0.188034	0.13574
Bifidobacterium	CLR_abundance	Invasive vs non-invasive ventilation	Non-invasive	Invasive	10	7	19	0.133	0.188034	0.13574
Capnocytophaga	CLR_abundance	Invasive vs non-invasive ventilation	Non-invasive	Invasive	10	7	19	0.133	0.188034	0.13574
Chaetomium	CLR_abundance	Invasive vs non-invasive ventilation	Non-invasive	Invasive	10	7	19	0.133	0.188034	0.13574
Cutibacterium	CLR_abundance	Invasive vs non-invasive ventilation	Non-invasive	Invasive	10	7	19	0.133	0.188034	0.13574
Dialister	CLR_abundance	Invasive vs non-invasive ventilation	Non-invasive	Invasive	10	7	19	0.133	0.188034	0.13574
Enterobacter	CLR_abundance	Invasive vs non-invasive ventilation	Non-invasive	Invasive	10	7	19	0.133	0.188034	0.13574
Gaeumannomyces	CLR_abundance	Invasive vs non-invasive ventilation	Non-invasive	Invasive	10	7	19	0.133	0.188034	0.13574
Klebsiella	CLR_abundance	Invasive vs non-invasive ventilation	Non-invasive	Invasive	10	7	19	0.133	0.188034	0.13574
Morococcus	CLR_abundance	Invasive vs non-invasive ventilation	Non-invasive	Invasive	10	7	19	0.133	0.188034	0.13574
Ottowia	CLR_abundance	Invasive vs non-invasive ventilation	Non-invasive	Invasive	10	7	19	0.133	0.188034	0.13574
Pneumocystis	CLR_abundance	Invasive vs non-invasive ventilation	Non-invasive	Invasive	10	7	19	0.133	0.188034	0.13574
Rothia	CLR_abundance	Invasive vs non-invasive ventilation	Non-invasive	Invasive	10	7	19	0.133	0.188034	0.13574
Selenomonadaceae_unclassified	CLR_abundance	Invasive vs non-invasive ventilation	Non-invasive	Invasive	10	7	19	0.133	0.188034	0.13574
Selenomonas	CLR_abundance	Invasive vs non-invasive ventilation	Non-invasive	Invasive	10	7	19	0.133	0.188034	0.13574
Shigella	CLR_abundance	Invasive vs non-invasive ventilation	Non-invasive	Invasive	10	7	19	0.133	0.188034	0.13574
Solobacterium	CLR_abundance	Invasive vs non-invasive ventilation	Non-invasive	Invasive	10	7	19	0.133	0.188034	0.13574
Treponema	CLR_abundance	Invasive vs non-invasive ventilation	Non-invasive	Invasive	10	7	19	0.133	0.188034	0.13574
Fusobacterium	CLR_abundance	Invasive vs non-invasive ventilation	Non-invasive	Invasive	10	7	21	0.193	0.255258	0.104438
Staphylococcus	CLR_abundance	Invasive vs non-invasive ventilation	Non-invasive	Invasive	10	7	21	0.193	0.255258	-0.0421594
Porphyromonas	CLR_abundance	Invasive vs non-invasive ventilation	Non-invasive	Invasive	10	7	24	0.315	0.403594	-0.29154
Gemella	CLR_abundance	Invasive vs non-invasive ventilation	Non-invasive	Invasive	10	7	25	0.364	0.4264	-0.13634
Haemophilus	CLR_abundance	Invasive vs non-invasive ventilation	Non-invasive	Invasive	10	7	25	0.364	0.4264	-0.0803781
unknown	CLR_abundance	Invasive vs non-invasive ventilation	Non-invasive	Invasive	10	7	25	0.364	0.4264	-0.361303
Megasphaera	CLR_abundance	Invasive vs non-invasive ventilation	Non-invasive	Invasive	10	7	44	0.417	0.462081	-2.06969
Prevotella	CLR_abundance	Invasive vs non-invasive ventilation	Non-invasive	Invasive	10	7	26	0.417	0.462081	0.443165
Prevotellaceae_unclassified	CLR_abundance	Invasive vs non-invasive ventilation	Non-invasive	Invasive	10	7	28	0.536	0.578316	0.159236
Campylobacter	CLR_abundance	Invasive vs non-invasive ventilation	Non-invasive	Invasive	10	7	38	0.813	0.854692	-1.36994
Escherichia	CLR_abundance	Invasive vs non-invasive ventilation	Non-invasive	Invasive	10	7	36	0.962	0.962	-0.0654692
Streptococcus	CLR_abundance	Invasive vs non-invasive ventilation	Non-invasive	Invasive	10	7	34	0.962	0.962	-0.501352
