## Supplementary Table 5 for "Clinical practices underlie COVID-19 patient respiratory microbiome composition and its interactions with the host"

### Sheet: Table S5
Table S5. Overlap between bacteria-associated host cells and cells with SARS-CoV-2 detected reads
	SARS-CoV-2 negative cells	SARS-CoV-2 positive cells
No bacteria detected	31868	342
Bacteria-associated host cells	1032	1
